# Hormone Receptor Expression and Disease Prognosis in High-Grade Serous Ovarian Cancer

**DOI:** 10.1101/2023.04.21.23288934

**Authors:** Leah V. Dodds, Alex P Sanchez-Covarrubias, Ramlogan Sowamber, Anca Milea, Andre Pinto, Yuguang Ban, Matthew Schlumbrecht, Patricia A Shaw, Sophia HL George

**Affiliations:** Department of Obstetrics, Gynecology and Reproductive Sciences, Division of Gynecologic Oncology, University of Miami Miller School of Medicine, Miami, FL, USA; Medical Scientist Training Program, Prevention Sciences Graduate Program, University of Miami Miller School of Medicine, Miami, FL, USA; Sylvester Comprehensive Cancer Center; Cancer Biology Graduate Program, University of Miami Miller School of Medicine, Miami, FL, USA; Princess Margaret Cancer Center, University Health Network, Ontario, Canada; Department of Medicine, Internal Medicine Residency Program, University of Miami Miller School of Medicine, Miami, FL, USA; Department of Pathology, University of Miami Miller School of Medicine, Miami, FL, USA; Department of Epidemiology and Population Health Sciences, Division of Biostatistics and Bioinformatics, University of Miami Miller School of Medicine, Miami, FL, USA

## Abstract

ER and PR regulate growth and differentiation in normal ovaries and fallopian tubes and in HGSC transformation and progression. Higher PR expression was associated with improved survival outcomes, while high ER expression was associated with worse survival in patients with HGSC. Here, we show that patients with ER+PR+ tumors have longer overall survival and confirm the role of PR as a prognostic marker of survival and response to chemotherapy. Gene expression analysis demonstrated up-regulation of the ATM signaling pathway in the ER+PR+ subgroup when compared to ER+PR− tumors. Up-regulation of interferon alpha, beta and gamma signaling, and antigen presentation pathways were identified in ER+PR− compared to ER−PR+. In summary, this study elucidated that the genomic and transcriptomic signatures related to ER/PR status in HGSC have clinical prognostic value.
