## Supplementary material for "Hormone Receptor Expression and Disease Prognosis in High-Grade Serous Ovarian Cancer": Supplement S1.xlsx

### Sheet: Sheet1
Antibody	Manufacturer	Serial Number	Dilution
ER alpha	Ventana	RM-9106-S1	1/200
PR	Ventana	790-2773 (1E2)	1ug/ul
p53	Leica Novocastra	NCL-p53-CM5p	1/300
Ki67	Labvision	RM-9106-S1	1/1000
CD3	Dako	A0452-1ML	1/300
CD68	Ventana	790-2931	1//50
CD8	Vector	VP-C324	1//50
FOXP3	Abcam	AB22510	1/100
