## Supplementary material for "Hormone Receptor Expression and Disease Prognosis in High-Grade Serous Ovarian Cancer": Supplement S10.xlsx

### Sheet: Sheet1
ER+PR- vs ER+PR+ Canonical Pathways
Ingenuity Pathway Analysis
© 2000-2021 QIAGEN. All rights reserved.
Ingenuity Canonical Pathways	-log(p-value)	Ratio	z-score	Molecules
ATM Signaling	2.14	0.144	0.277	ATF2,ATM,CBX5,CREB3L4,H2AX,HERC2,MAPK10,MAPK12,MDM2,MDM4,PPP2R1B,PPP2R5C,PPP2R5E,TDP1
14-3-3-mediated Signaling	2.12	0.133	0.277	AKT1,ATM,EDC3,GAB1,GSK3A,GSK3B,MAPK10,MAPK12,PDIA3,PIK3R4,PRKCE,PRKCQ,SNCA,STRADA,TUBA3C/TUBA3D,TUBB3,TUBB4B
Hypoxia Signaling in the Cardiovascular System	1.92	0.151	0	AKT1,ARNT,ATF2,ATM,CREB3L4,HSP90AA1,MDM2,NFKBIB,P4HB,UBE2D3,UBE2N
Dopamine-DARPP32 Feedback in cAMP Signaling	1.8	0.119	-0.728	ADCY7,ATF2,ATP2A1,CACNA1C,CACNA1E,CALM1 (includes others),CREB3L4,DRD2,GRIN1,GRIN2D,PDIA3,PPP1CA,PPP1R7,PPP2R1B,PPP2R5C,PPP2R5E,PPP3CB,PRKCE,PRKCQ
Nitric Oxide Signaling in the Cardiovascular System	1.75	0.13	-1.941	AKT1,ARG2,ATM,ATP2A1,CACNA1C,CACNA1E,CALM1 (includes others),FLT4,GAB1,HSP90AA1,PGF,PIK3R4,PRKCE,PRKCQ
Synaptic Long Term Potentiation	1.74	0.126	0	ATF2,CACNA1C,CALM1 (includes others),CAMK2A,CREB3L4,GNA11,GRIN1,GRIN2D,GRM5,PDIA3,PPP1CA,PPP1R7,PPP3CB,PRKCE,PRKCQ
B Cell Receptor Signaling	1.73	0.114	-0.218	AKT1,ATF2,ATM,CALM1 (includes others),CAMK2A,CARD10,CFL1,CREB3L4,EGR1,GAB1,GSK3A,GSK3B,INPP5D,MAP3K10,MAPK12,NFATC4,NFKBIB,PIK3R4,PPP3CB,PRKCQ,PTK2B
RANK Signaling in Osteoclasts	1.67	0.13	-1.155	AKT1,ATM,BIRC2,CALM1 (includes others),GAB1,MAP3K10,MAPK10,MAPK12,NFKBIB,PIK3R4,PPP3CB,PTK2B,TRAF5
Glioma Signaling	1.6	0.124	-1.604	AKT1,ATM,CALM1 (includes others),CAMK1G,CAMK2A,GAB1,IGF2R,MDM2,PDGFA,PDGFB,PIK3R4,PRKCE,PRKCQ,TGFA
Geranylgeranyldiphosphate Biosynthesis	1.58	0.5	NaN	COX10,FNTB
CTLA4 Signaling in Cytotoxic T Lymphocytes	1.53	0.128	NaN	AKT1,AP1S2,AP1S3,AP2M1,AP2S1,ATM,GAB1,JAK2,PIK3R4,PPP2R1B,PPP2R5C,PPP2R5E
Clathrin-mediated Endocytosis Signaling	1.47	0.107	NaN	ACTR2,AMPH,AP2M1,AP2S1,ATM,DNM3,FGF12,FGF18,GAB1,ITGB5,MDM2,PDGFA,PDGFB,PGF,PICALM,PIK3R4,PPP3CB,RAB4B,RBP4,SH3KBP1,USP9X
IL-7 Signaling Pathway	1.44	0.128	0	AKT1,ATM,FOXO3,GAB1,GSK3A,GSK3B,HGF,MAPK12,MCL1,PIK3R4,STAT5A
Dopamine Receptor Signaling	1.42	0.132	0.447	ADCY7,COMT,DRD2,PPP1CA,PPP1R7,PPP2R1B,PPP2R5C,PPP2R5E,PRL,PTS
nNOS Signaling in Neurons	1.41	0.152	-1.342	CALM1 (includes others),CAMK2A,GRIN1,GRIN2D,PPP3CB,PRKCE,PRKCQ
Gα12/13 Signaling	1.36	0.113	-1.069	AKT1,ATM,CDH11,CDH24,CDH26,CDH6,GAB1,LPAR1,MAPK10,MAPK12,MYL3,MYL4,NFKBIB,PIK3R4,PTK2B
VEGF Signaling	1.35	0.12	-2.121	ACTN3,AKT1,ARNT,ATM,EIF1AX,EIF2S1,FLT4,FOXO3,GAB1,PGF,PIK3R4,PTK2B
p53 Signaling	1.35	0.117	0.302	AKT1,ATM,BIRC5,CCNK,GAB1,GSK3B,MDM2,MDM4,PIAS1,PIK3R4,PML,TP63,TRIM29
PI3K/AKT Signaling	1.35	0.115	0.905	AKT1,FOXO3,GAB1,GSK3A,GSK3B,HSP90AA1,INPP5D,JAK2,MCL1,MDM2,NFKBIB,PPP2R1B,PPP2R5C,PPP2R5E
Lipid Antigen Presentation by CD1	1.33	0.2	NaN	AP2M1,AP2S1,CALR,PDIA3
Maturity Onset Diabetes of Young (MODY) Signaling	1.33	0.2	NaN	ALDOB,CACNA1C,CACNA1E,HNF4A
ILK Signaling	1.31	0.104	-0.943	ACTN3,AKT1,ATF2,ATM,CFL1,CREB3L4,GAB1,GSK3A,GSK3B,ITGB5,MAPK10,MAPK12,MUC1,MYL3,MYL4,PGF,PIK3R4,PPP2R1B,PPP2R5C,PPP2R5E
April Mediated Signaling	1.29	0.154	0.816	MAPK10,MAPK12,NFATC4,NFKBIB,TRAF3,TRAF5
Macropinocytosis Signaling	1.27	0.123	-1.134	ABI1,ATM,GAB1,HGF,ITGB5,PDGFA,PDGFB,PIK3R4,PRKCE,PRKCQ
Cardiac β-adrenergic Signaling	1.22	0.108	0	ADCY7,AKAP13,AKAP3,AKAP6,ATP2A1,CACNA1C,CACNA1E,GDPD1,PDE6D,PDE7A,PPP1CA,PPP1R7,PPP2R1B,PPP2R5C,PPP2R5E
IL-3 Signaling	1.21	0.12	0.632	AKT1,ATM,GAB1,INPP5D,JAK2,PIK3R4,PPP3CB,PRKCE,PRKCQ,STAT5A
B Cell Activating Factor Signaling	1.2	0.146	0.447	MAPK10,MAPK12,NFATC4,NFKBIB,TRAF3,TRAF5
Role of PKR in Interferon Induction and Antiviral Response	1.2	0.146	NaN	AKT1,ATF2,EIF2S1,NFKBIB,TRAF3,TRAF5
Glutamate Removal from Folates	1.16	1	NaN	GGH
FcγRIIB Signaling in B Lymphocytes	1.13	0.132	-0.378	AKT1,ATM,GAB1,INPP5D,MAPK10,MAPK12,PIK3R4
Role of Tissue Factor in Cancer	1.13	0.108	NaN	AKT1,ATM,CFL1,EGR1,GAB1,GNA11,ITGB5,JAK2,MAPK12,P4HB,PIK3R4,PTK2B,STAT5A
TR/RXR Activation	1.1	0.112	NaN	AKT1,APOA5,ATM,ATP2A1,GAB1,KLF9,MDM2,PIK3R4,SLC16A3,SYT12,UCP1
UVB-Induced MAPK Signaling	1.09	0.123	-0.707	AKT1,ATM,GAB1,MAPK10,MAPK12,PIK3R4,PRKCE,PRKCQ
IL-22 Signaling	1.09	0.167	0	AKT1,MAPK10,MAPK12,STAT5A
Dermatan Sulfate Degradation (Metazoa)	1.09	0.2	NaN	HEXD,IDS,SPAM1
Circadian Rhythm Signaling	1.07	0.147	NaN	ATF2,CREB3L4,GRIN1,GRIN2D,PER2
HER-2 Signaling in Breast Cancer	1.07	0.114	NaN	AKT1,ATM,GAB1,GSK3A,GSK3B,ITGB5,MDM2,PIK3R4,PRKCE,PRKCQ
PAK Signaling	1.06	0.11	-1.897	ATM,CFL1,GAB1,MAPK10,MAPK12,MYL3,MYL4,PDGFA,PDGFB,PIK3R4,PTK2B
CREB Signaling in Neurons	1.04	0.0978	-1.291	ADCY7,AKT1,ATF2,ATM,CALM1 (includes others),CAMK2A,CREB3L4,GAB1,GNA11,GNAO1,GRIN1,GRIN2D,GRM5,PDIA3,PIK3R4,POLR2E,PRKCE,PRKCQ
IL-17A Signaling in Airway Cells	1.04	0.115	0.333	AKT1,ATM,GAB1,GSK3B,JAK2,MAPK10,MAPK12,NFKBIB,PIK3R4
Role of JAK family kinases in IL-6-type Cytokine Signaling	1.04	0.16	NaN	JAK2,MAPK10,MAPK12,STAT5A
Superpathway of Geranylgeranyldiphosphate Biosynthesis I (via Mevalonate)	1.02	0.188	NaN	COX10,FNTB,HADHB
HGF Signaling	1	0.105	-0.905	AKT1,ATF2,ATM,ELF2,GAB1,HGF,MAP3K10,MAPK10,MAPK12,PIK3R4,PRKCE,PRKCQ
FGF Signaling	0.996	0.11	-1.265	AKT1,ATF2,ATM,CREB3L4,FGF12,FGF18,GAB1,HGF,MAPK12,PIK3R4
Phosphatidylglycerol Biosynthesis II (Non-plastidic)	0.987	0.154	NaN	AGPAT2,LPCAT2,LPCAT3,PTPMT1
Role of NFAT in Cardiac Hypertrophy	0.975	0.0957	NaN	ADCY7,AKT1,ATM,CALM1 (includes others),CAMK1G,CAMK2A,GAB1,GSK3B,HDAC5,MAPK10,MAPK12,NFATC4,PDIA3,PIK3R4,PPP3CB,PRKCE,PRKCQ,RCAN1
HIF1α Signaling	0.963	0.103	NaN	AKT1,ARNT,ATM,GAB1,HSP90AA1,MAPK10,MAPK12,MDM2,MMP10,MMP11,PGF,PIK3R4
Erythropoietin Signaling	0.959	0.111	NaN	AKT1,ATM,GAB1,JAK2,NFKBIB,PIK3R4,PRKCE,PRKCQ,STAT5A
GNRH Signaling	0.943	0.0993	-0.577	ADCY7,ATF2,CALM1 (includes others),CAMK2A,CREB3L4,DNM3,EGR1,GNA11,MAP3K10,MAPK10,MAPK12,PRKCE,PRKCQ,PTK2B
FLT3 Signaling in Hematopoietic Progenitor Cells	0.91	0.108	0.333	AKT1,ATF2,ATM,CREB3L4,GAB1,INPP5D,MAPK12,PIK3R4,STAT5A
Prostate Cancer Signaling	0.903	0.105	NaN	AKT1,ATF2,ATM,CREB3L4,GAB1,GSK3B,HSP90AA1,MDM2,NFKBIB,PIK3R4
Production of Nitric Oxide and Reactive Oxygen Species in Macrophages	0.9	0.0933	0.471	AKT1,ARG2,ATM,GAB1,JAK2,MAP3K10,MAPK10,MAPK12,NFKBIB,PIK3R4,PPP1CA,PPP1R7,PPP2R1B,PPP2R5C,PPP2R5E,PRKCE,PRKCQ,RBP4
Calcium Signaling	0.883	0.0947	0.632	ATF2,ATP2A1,CALM1 (includes others),CALR,CAMK1G,CAMK2A,CREB3L4,GRIN1,GRIN2D,HDAC5,MYL3,MYL4,NFATC4,PPP3CB,RCAN1,TP63
Neuroinflammation Signaling Pathway	0.879	0.0878	-1.706	AKT1,APH1A,ATF2,ATM,BACE1,BIRC2,BIRC5,BIRC7,CREB3L4,GAB1,GABRB3,GABRG2,GRIN1,GRIN2D,GSK3B,JAK2,MAPK10,MAPK12,NFATC4,NOX4,PIK3R4,PLA2G4D,PPP3CB,SNCA,TRAF3,WNT1
Amyloid Processing	0.876	0.12	NaN	AKT1,APH1A,BACE1,GSK3B,MAPK12,PRKCE
Spliceosomal Cycle	0.873	0.5	NaN	U2AF2
UDP-D-xylose and UDP-D-glucuronate Biosynthesis	0.873	0.5	NaN	UXS1
β-alanine Degradation I	0.873	0.5	NaN	ABAT
Guanine and Guanosine Salvage I	0.873	0.5	NaN	HPRT1
L-DOPA Degradation	0.873	0.5	NaN	COMT
Taurine Biosynthesis	0.873	0.5	NaN	CDO1
Uridine-5'-phosphate Biosynthesis	0.873	0.5	NaN	CAD
Adenine and Adenosine Salvage I	0.873	0.5	NaN	APRT
Cardiolipin Biosynthesis II	0.873	0.5	NaN	PTPMT1
Glutamate Biosynthesis II	0.873	0.5	NaN	GLUD2
Glutamate Degradation X	0.873	0.5	NaN	GLUD2
Cdc42 Signaling	0.863	0.0992	-0.905	ACTR2,ATF2,CFL1,EXOC7,FGD3,GSK3B,IQGAP2,MAPK10,MAPK12,MYL3,MYL4,TNK2
IL-17 Signaling	0.863	0.106	NaN	AKT1,ATF2,ATM,GAB1,GSK3B,JAK2,MAPK10,MAPK12,PIK3R4
Small Cell Lung Cancer Signaling	0.863	0.106	NaN	AKT1,ATM,BIRC2,GAB1,MAX,NFKBIB,PIK3R4,TRAF3,TRAF5
ErbB Signaling	0.86	0.103	NaN	AKT1,ATM,GAB1,GSK3B,MAPK10,MAPK12,PIK3R4,PRKCE,PRKCQ,TGFA
Wnt/Ca+ pathway	0.857	0.113	0.816	ATF2,CAMK2A,CREB3L4,GSK3B,NFATC4,PDE6D,PDIA3
Protein Ubiquitination Pathway	0.848	0.0885	NaN	ANAPC11,BIRC2,DNAJB11,DNAJB14,DNAJC13,DNAJC27,HSP90AA1,HSPA12B,HSPA1A/HSPA1B,MDM2,PSMC1,PSMC4,PSMD1,PSMD7,PSMD8,UBE2D3,UBE2N,UBE3B,USP22,USP24,USP28,USP29,USP9X
CD28 Signaling in T Helper Cells	0.845	0.0984	-0.302	ACTR2,AKT1,ATM,CALM1 (includes others),GAB1,MAPK10,MAPK12,NFATC4,NFKBIB,PIK3R4,PPP3CB,PRKCQ
VEGF Family Ligand-Receptor Interactions	0.842	0.105	-1	AKT1,ATM,FLT4,GAB1,PGF,PIK3R4,PLA2G4D,PRKCE,PRKCQ
Ephrin Receptor Signaling	0.824	0.0925	-1.508	ABI1,ACTR2,AKT1,ATF2,CFL1,CREB3L4,GNA11,GNAO1,GRIN1,GRIN2D,JAK2,KALRN,MAP4K4,PDGFA,PDGFB,PGF
LPS-stimulated MAPK Signaling	0.821	0.103	-0.333	ATF2,ATM,GAB1,MAPK10,MAPK12,NFKBIB,PIK3R4,PRKCE,PRKCQ
Acyl-CoA Hydrolysis	0.821	0.2	NaN	ACOT7,HNF4A
Calcium Transport I	0.821	0.2	NaN	ATP2A1,ATP2C2
CD27 Signaling in Lymphocytes	0.818	0.115	0.447	MAP3K10,MAPK10,MAPK12,NFKBIB,SIVA1,TRAF5
Docosahexaenoic Acid (DHA) Signaling	0.818	0.115	NaN	AKT1,ATM,GAB1,GSK3A,GSK3B,PIK3R4
Insulin Receptor Signaling	0.815	0.0956	-0.277	AKT1,ATM,FOXO3,GAB1,GRB10,GSK3A,GSK3B,INPP5D,JAK2,PIK3R4,PPP1CA,PPP1R7,VAMP2
Remodeling of Epithelial Adherens Junctions	0.807	0.109	NaN	ACTN3,ACTR2,DNM3,HGF,TUBA3C/TUBA3D,TUBB3,TUBB4B
Role of PI3K/AKT Signaling in the Pathogenesis of Influenza	0.801	0.105	-0.378	AKT1,ATM,GAB1,GSK3B,IFNW1,NFKBIB,PIK3R4,PLAC8
Estrogen-Dependent Breast Cancer Signaling	0.801	0.105	0.378	AKT1,ATF2,ATM,CREB3L4,GAB1,HSD17B11,PIK3R4,STAT5A
iCOS-iCOSL Signaling in T Helper Cells	0.785	0.0973	0	AKT1,ATM,CALM1 (includes others),CAMK2A,GAB1,INPP5D,NFATC4,NFKBIB,PIK3R4,PPP3CB,PRKCQ
Antioxidant Action of Vitamin C	0.783	0.099	-0.333	JAK2,LCAT,MAPK10,MAPK12,NFKBIB,PAFAH1B2,PDIA3,PLA2G4D,STAT5A,TXN
Thrombopoietin Signaling	0.783	0.108	0.378	ATM,GAB1,JAK2,PIK3R4,PRKCE,PRKCQ,STAT5A
Factors Promoting Cardiogenesis in Vertebrates	0.78	0.101	NaN	ATF2,BMP8B,CER1,GSK3B,LRP1,NODAL,NOX4,PRKCE,PRKCQ
Triacylglycerol Biosynthesis	0.78	0.119	NaN	AGPAT2,LPCAT2,LPCAT3,LPIN1,PLPP5
eNOS Signaling	0.77	0.0915	-1.732	ADCY7,AKT1,ATM,CALM1 (includes others),CCNA1,CNGA1,FLT4,GAB1,HSP90AA1,HSPA1A/HSPA1B,LPAR1,PGF,PIK3R4,PRKCE,PRKCQ
Neuropathic Pain Signaling In Dorsal Horn Neurons	0.77	0.0965	-0.905	ATM,CAMK1G,CAMK2A,GAB1,GRIN1,GRIN2D,GRM5,PDIA3,PIK3R4,PRKCE,PRKCQ
Estrogen Receptor Signaling	0.759	0.0945	NaN	G6PC3,GTF2A1,MED13,MED23,MED27,MED31,PELP1,PGR,POLR2E,RBFOX2,TAF1,THRAP3
CD40 Signaling	0.757	0.103	0	ATM,GAB1,MAPK10,MAPK12,NFKBIB,PIK3R4,TRAF3,TRAF5
Dolichyl-diphosphooligosaccharide Biosynthesis	0.754	0.182	NaN	ALG3,DPM2
Sperm Motility	0.752	0.0957	-1	CALM1 (includes others),CATSPER2,CNGA1,LCAT,NPPC,PAFAH1B2,PDIA3,PLA2G4D,PRKCE,PRKCQ,PTK2B
4-1BB Signaling in T Lymphocytes	0.742	0.125	NaN	ATF2,MAPK10,MAPK12,NFKBIB
Lymphotoxin β Receptor Signaling	0.735	0.104	-0.816	AKT1,ATM,BIRC2,GAB1,PIK3R4,TRAF3,TRAF5
Role of MAPK Signaling in the Pathogenesis of Influenza	0.735	0.104	NaN	AKT1,ATF2,LCAT,MAPK10,MAPK12,PAFAH1B2,PLA2G4D
Cardiac Hypertrophy Signaling	0.733	0.0866	-1.147	ADCY7,AKT1,ATF2,ATM,CACNA1C,CACNA1E,CALM1 (includes others),GAB1,GNA11,GNAO1,GSK3B,MAP3K10,MAPK10,MAPK12,MYL3,MYL4,NFATC4,PDIA3,PIK3R4,PPP3CB
Reelin Signaling in Neurons	0.721	0.0978	NaN	AKT1,ATM,GAB1,GSK3B,MAP3K10,MAPK10,MAPK12,PAFAH1B2,PIK3R4
Renal Cell Carcinoma Signaling	0.714	0.1	-1.342	AKT1,ARNT,ATM,GAB1,HGF,PDGFB,PIK3R4,TGFA
Cell Cycle Control of Chromosomal Replication	0.714	0.107	NaN	CDK11A,CDK11B,CDK15,CDK9,ORC6,PRIM2
ErbB2-ErbB3 Signaling	0.712	0.103	0.378	AKT1,ATM,GAB1,GSK3A,GSK3B,PIK3R4,STAT5A
Glutathione-mediated Detoxification	0.71	0.136	NaN	GGH,GSTA4,GSTM4
Tetrahydrobiopterin Biosynthesis I	0.71	0.333	NaN	PTS
D-glucuronate Degradation I	0.71	0.333	NaN	DCXR
Oxidized GTP and dGTP Detoxification	0.71	0.333	NaN	RUVBL2
Tetrahydrobiopterin Biosynthesis II	0.71	0.333	NaN	PTS
Tyrosine Biosynthesis IV	0.71	0.333	NaN	PCBD2
4-aminobutyrate Degradation I	0.71	0.333	NaN	ABAT
cAMP-mediated signaling	0.708	0.0864	-1.291	ADCY7,AKAP13,AKAP3,AKAP6,ATF2,CALM1 (includes others),CAMK1G,CAMK2A,CNGA1,CREB3L4,DRD2,GDPD1,GNAO1,HRH3,LPAR1,PDE6D,PDE7A,PPP3CB,RAP1GAP
EIF2 Signaling	0.708	0.087	-0.277	AKT1,ATM,CDK11A,EIF1AX,EIF2AK4,EIF2S1,EIF5,EIF5B,GAB1,GSK3B,NOX4,PIK3R4,PPP1CA,RPL10,RPL34,RPL3L,RPS29,RPS3A
GP6 Signaling Pathway	0.695	0.0916	-0.577	AKT1,ATM,CALM1 (includes others),COL17A1,COL4A3,COL4A4,GAB1,GSK3A,GSK3B,PIK3R4,PRKCE,PRKCQ
Cleavage and Polyadenylation of Pre-mRNA	0.695	0.167	NaN	PABPN1,PAPOLA
Role of Macrophages, Fibroblasts and Endothelial Cells in Rheumatoid Arthritis	0.695	0.0833	NaN	AKT1,ATF2,ATM,CALM1 (includes others),CAMK2A,CREB3L4,GAB1,GNAO1,GSK3B,IL1RAP,JAK2,LRP1,NFATC4,NFKBIB,PDGFA,PDGFB,PDIA3,PGF,PIK3R4,PPP3CB,PRKCE,PRKCQ,TRAF3,TRAF5,WNT1
Role of IL-17A in Arthritis	0.69	0.101	NaN	ATF2,ATM,GAB1,MAPK10,MAPK12,NFKBIB,PIK3R4
Corticotropin Releasing Hormone Signaling	0.676	0.0935	-1	ADCY7,ATF2,CALM1 (includes others),CREB3L4,CRHR2,GNAO1,IVL,MAPK12,PRKCE,PRKCQ
Pancreatic Adenocarcinoma Signaling	0.67	0.0917	-0.905	AKT1,ATM,BIRC5,GAB1,JAK2,MAPK10,MAPK12,MDM2,PGF,PIK3R4,TGFA
ErbB4 Signaling	0.67	0.1	-0.816	AKT1,APH1A,ATM,GAB1,PIK3R4,PRKCE,PRKCQ
Melatonin Signaling	0.67	0.1	0.378	CALM1 (includes others),CAMK2A,GNAO1,PDIA3,PRKCE,PRKCQ,RORC
Gαq Signaling	0.662	0.0881	-1.387	AKT1,ATM,CALM1 (includes others),GAB1,GNA11,GRM5,GSK3B,NFATC4,NFKBIB,PIK3R4,PPP3CB,PRKCE,PRKCQ,PTK2B
JAK/Stat Signaling	0.658	0.0964	-0.707	AKT1,ATM,GAB1,JAK2,PIAS1,PIAS2,PIK3R4,STAT5A
Prolactin Signaling	0.658	0.0964	0	ATM,GAB1,JAK2,PIK3R4,PRKCE,PRKCQ,PRL,STAT5A
Telomerase Signaling	0.658	0.0926	0.333	AKT1,ATM,ELF2,GAB1,HDAC5,HSP90AA1,PIK3R4,PPP2R1B,PPP2R5C,PPP2R5E
Renin-Angiotensin Signaling	0.654	0.0909	-0.302	ADCY7,ATF2,ATM,GAB1,JAK2,MAPK10,MAPK12,PIK3R4,PRKCE,PRKCQ,PTK2B
Aryl Hydrocarbon Receptor Signaling	0.65	0.0896	-1	ALDH8A1,ARNT,ATM,CCNA1,DHFR,GSTA4,GSTM4,HSP90AA1,MDM2,NCOA7,NFIB,TRIP11
Methylglyoxal Degradation III	0.642	0.154	NaN	ADH4,AKR1B1
fMLP Signaling in Neutrophils	0.638	0.0902	-0.302	ACTR2,ATM,CALM1 (includes others),GAB1,NFATC4,NFKBIB,NOX4,PIK3R4,PPP3CB,PRKCE,PRKCQ
Growth Hormone Signaling	0.638	0.0952	0	ATM,GAB1,JAK2,PIK3R4,PRKCE,PRKCQ,PRL,STAT5A
NF-κB Signaling	0.635	0.0862	-1.291	AKT1,ATM,CARD10,FLT4,GAB1,GSK3B,IGF2R,MAP4K4,NFKBIB,PIK3R4,PRKCQ,TGFA,TRAF3,TRAF5,UBE2N
Role of NFAT in Regulation of the Immune Response	0.635	0.0862	0.535	AKT1,ATF2,ATM,CALM1 (includes others),GAB1,GNA11,GNAO1,GSK3A,GSK3B,NFATC4,NFKBIB,PIK3R4,PPP3CB,PRKCQ,RCAN1
CDP-diacylglycerol Biosynthesis I	0.635	0.125	NaN	AGPAT2,LPCAT2,LPCAT3
GM-CSF Signaling	0.629	0.0972	-0.816	AKT1,ATM,CAMK2A,GAB1,JAK2,PIK3R4,PPP3CB
Amyotrophic Lateral Sclerosis Signaling	0.627	0.0909	NaN	ATM,BIRC2,CACNA1C,CACNA1E,CCS,GAB1,GRIN1,GRIN2D,PGF,PIK3R4
OX40 Signaling Pathway	0.618	0.104	0.447	MAPK10,MAPK12,NFKBIB,TRAF3,TRAF5
AMPK Signaling	0.616	0.0837	1.291	AK7,AKT1,ATF2,ATM,CFTR,CPT2,CREB3L4,FOXO3,GAB1,HNF4A,MAPK12,PFKFB2,PIK3R4,PPM1B,PPP2R1B,PPP2R5C,PPP2R5E,STRADA
CDK5 Signaling	0.614	0.0918	-0.333	ADCY7,EGR1,MAPK10,MAPK12,PPP1CA,PPP1R7,PPP2R1B,PPP2R5C,PPP2R5E
Breast Cancer Regulation by Stathmin1	0.614	0.0842	NaN	ADCY7,ATM,CALM1 (includes others),CAMK1G,CAMK2A,GAB1,PIK3R4,PPP1CA,PPP1R7,PPP2R1B,PPP2R5C,PPP2R5E,PRKCE,PRKCQ,TUBA3C/TUBA3D,TUBB3,TUBB4B
3-phosphoinositide Degradation	0.609	0.0867	NaN	INPP4B,INPP5D,NUDT14,PLPP7,PPM1K,PPP1CA,PPP1R16B,PPP1R7,PPP2R5E,PTPMT1,SACM1L,UBLCP1,WBP11
Pentose Phosphate Pathway (Oxidative Branch)	0.6	0.25	NaN	H6PD
Methylmalonyl Pathway	0.6	0.25	NaN	PCCA
Glutathione Redox Reactions II	0.6	0.25	NaN	PDIA3
Arginine Degradation I (Arginase Pathway)	0.6	0.25	NaN	ARG2
L-cysteine Degradation I	0.6	0.25	NaN	CDO1
Phenylalanine Degradation I (Aerobic)	0.6	0.25	NaN	PCBD2
CXCR4 Signaling	0.597	0.0854	-0.577	ADCY7,AKT1,ATM,EGR1,GAB1,GNA11,GNAO1,MAPK10,MAPK12,MYL3,MYL4,PIK3R4,PRKCE,PRKCQ
Chondroitin Sulfate Degradation (Metazoa)	0.593	0.143	NaN	HEXD,SPAM1
Notch Signaling	0.592	0.108	NaN	APH1A,HEY1,JAG2,RFNG
NF-κB Activation by Viruses	0.587	0.092	-1.414	AKT1,ATM,GAB1,ITGB5,NFKBIB,PIK3R4,PRKCE,PRKCQ
Synaptic Long Term Depression	0.582	0.0863	0	GNA11,GNAO1,GRM5,LCAT,PAFAH1B2,PDIA3,PLA2G4D,PPP2R1B,PPP2R5C,PPP2R5E,PRKCE,PRKCQ
PI3K Signaling in B Lymphocytes	0.582	0.0873	0	AKT1,ATF2,CALM1 (includes others),CAMK2A,CARD10,FOXO3,INPP5D,NFATC4,NFKBIB,PDIA3,PPP3CB
Human Embryonic Stem Cell Pluripotency	0.582	0.0863	NaN	AKT1,ATM,BMP8B,GAB1,GSK3A,GSK3B,NODAL,PDGFA,PDGFB,PIK3R4,S1PR5,WNT1
Aldosterone Signaling in Epithelial Cells	0.573	0.0843	-0.378	ATM,DNAJB11,DNAJB14,DNAJC13,DNAJC27,GAB1,HSP90AA1,HSPA12B,HSPA1A/HSPA1B,PDIA3,PIK3R4,PRKCE,PRKCQ,SLC9A1
Protein Kinase A Signaling	0.572	0.0787	1.46	ADCY7,AKAP13,AKAP3,AKAP6,ANAPC11,ATF2,CALM1 (includes others),CAMK2A,CNGA1,CREB3L4,GDPD1,GSK3A,GSK3B,H1-1,MYL3,MYL4,NFATC4,NFKBIB,PDE6D,PDE7A,PDIA3,PPP1CA,PPP1R7,PPP3CB,PRKCE,PRKCQ,PTK2B,PTPN21,PTPRR,RHO
tRNA Charging	0.567	0.105	NaN	FARSB,PARS2,TARS2,WARS2
CCR5 Signaling in Macrophages	0.562	0.0952	NaN	CALM1 (includes others),MAPK10,MAPK12,PRKCE,PRKCQ,PTK2B
IL-15 Signaling	0.556	0.0921	NaN	AKT1,ATM,GAB1,JAK2,MAPK12,PIK3R4,STAT5A
IL-6 Signaling	0.554	0.0859	-0.905	AKT1,ATM,GAB1,IL1RAP,JAK2,MAP4K4,MAPK10,MAPK12,MCL1,NFKBIB,PIK3R4
Glutaryl-CoA Degradation	0.551	0.133	NaN	HACD1,HADHB
Parkinson's Signaling	0.551	0.133	NaN	MAPK12,SNCA
Signaling by Rho Family GTPases	0.544	0.0803	-2.183	ACTR2,ATM,CDH11,CDH24,CDH26,CDH6,CFL1,CYFIP1,GAB1,GNA11,GNAO1,MAP3K10,MAPK10,MAPK12,MYL3,MYL4,NOX4,PIK3R4,PTK2B,SLC9A1
IL-2 Signaling	0.544	0.0938	-0.816	AKT1,ATM,GAB1,PIK3R4,PTK2B,STAT5A
Endometrial Cancer Signaling	0.544	0.0938	NaN	AKT1,ATM,FOXO3,GAB1,GSK3B,PIK3R4
Non-Small Cell Lung Cancer Signaling	0.539	0.0909	-1.89	AKT1,ATM,FOXO3,GAB1,PIK3R4,STK4,TGFA
Angiopoietin Signaling	0.539	0.0909	0	AKT1,ATM,BIRC5,GAB1,NFKBIB,PIK3R4,STAT5A
Axonal Guidance Signaling	0.533	0.0771	NaN	ACTR2,AKT1,ATM,BMP8B,CFL1,GAB1,GDF7,GNA11,GNAO1,GSK3B,HERC2,HKR1,KALRN,KLC1,LINGO1,MMP10,MMP11,MYL3,MYL4,NFATC4,NTNG2,PDGFA,PDGFB,PDIA3,PGF,PIK3R4,PPP3CB,PRKCE,PRKCQ,SEMA4B,TUBA3C/TUBA3D,TUBB3,TUBB4B,WNT1
Fc Epsilon RI Signaling	0.526	0.0855	NaN	AKT1,ATM,GAB1,INPP5D,MAPK10,MAPK12,PIK3R4,PLA2G4D,PRKCE,PRKCQ
Xenobiotic Metabolism Signaling	0.521	0.0792	NaN	ALDH8A1,ARNT,ATM,CAMK1G,CAMK2A,CHST1,CHST3,GAB1,GSTA4,GSTM4,HDAC5,HSP90AA1,MAP3K10,MAPK12,PIK3R4,PPP2R1B,PPP2R5C,PPP2R5E,PRKCE,PRKCQ,SLCO1B1
Creatine-phosphate Biosynthesis	0.519	0.2	NaN	MAP4K4
Tetrahydrofolate Salvage from 5,10-methenyltetrahydrofolate	0.519	0.2	NaN	MTHFD2L
Glycerol Degradation I	0.519	0.2	NaN	GK
2-oxobutanoate Degradation I	0.519	0.2	NaN	PCCA
dTMP De Novo Biosynthesis	0.519	0.2	NaN	DHFR
Glutamate Degradation III (via 4-aminobutyrate)	0.519	0.2	NaN	ABAT
p70S6K Signaling	0.516	0.084	0.302	AKT1,ATM,BCAP31,GAB1,PDIA3,PIK3R4,PPP2R1B,PPP2R5C,PPP2R5E,PRKCE,PRKCQ
Ceramide Signaling	0.507	0.087	-0.707	AKT1,ATM,GAB1,PIK3R4,PPP2R1B,PPP2R5C,PPP2R5E,S1PR5
Cyclins and Cell Cycle Regulation	0.507	0.0886	1.633	ATM,CCNA1,GSK3B,HDAC5,PPP2R1B,PPP2R5C,PPP2R5E
MIF Regulation of Innate Immunity	0.496	0.0976	0	MAPK10,MAPK12,NFKBIB,PLA2G4D
Role of Osteoblasts, Osteoclasts and Chondrocytes in Rheumatoid Arthritis	0.496	0.0793	NaN	AKT1,ATM,BIRC2,BMP8B,CALM1 (includes others),GAB1,GSK3B,IL1RAP,LRP1,MAPK10,MAPK12,NFATC4,NFKBIB,PIK3R4,PPP3CB,PTK2B,TRAF5,WNT1
tRNA Splicing	0.496	0.0976	NaN	GDPD1,PDE6D,PDE7A,TSEN15
Gap Junction Signaling	0.491	0.0802	NaN	ADCY7,AKT1,ATM,DRD2,GAB1,GJB3,LPAR1,PDIA3,PIK3R4,PPP3CB,PRKCE,PRKCQ,TUBA3C/TUBA3D,TUBB3,TUBB4B
GABA Receptor Signaling	0.489	0.0896	NaN	ABAT,ADCY7,AP2M1,AP2S1,GABRB3,GABRG2
NRF2-mediated Oxidative Stress Response	0.48	0.0798	-0.447	AKT1,AOX1,ATM,DNAJB11,DNAJB14,DNAJC13,GAB1,GSK3B,GSTA4,GSTM4,PIK3R4,PRKCE,PRKCQ,STIP1,TXN
UVC-Induced MAPK Signaling	0.475	0.0952	0	MAPK10,MAPK12,PRKCE,PRKCQ
Role of p14/p19ARF in Tumor Suppression	0.475	0.0952	1	ATM,GAB1,MDM2,PIK3R4
Chemokine Signaling	0.474	0.0882	-0.816	CALM1 (includes others),CAMK1G,CAMK2A,CFL1,MAPK12,PTK2B
Calcium-induced T Lymphocyte Apoptosis	0.472	0.0909	-0.447	ATP2A1,CALM1 (includes others),PPP3CB,PRKCE,PRKCQ
Melanoma Signaling	0.472	0.0909	NaN	AKT1,ATM,GAB1,MDM2,PIK3R4
G-Protein Coupled Receptor Signaling	0.471	0.0775	NaN	ADCY7,AKT1,ATF2,ATM,CAMK2A,CREB3L4,DRD2,GAB1,GDPD1,GNA11,GNAO1,GRM5,HRH3,LPAR1,NFKBIB,PDE6D,PDE7A,PIK3R4,PRKCE,PTK2B,RAP1GAP
Sphingosine-1-phosphate Signaling	0.463	0.082	-1.265	ADCY7,AKT1,ATM,GAB1,PDGFA,PDGFB,PDIA3,PIK3R4,PTK2B,S1PR5
Huntington's Disease Signaling	0.458	0.0776	-1.265	AKT1,ATF2,ATM,CACNA1B,CREB3L4,DNM3,GAB1,GNA11,GRM5,HDAC5,HSPA1A/HSPA1B,MAP3K10,NAPA,PIK3R4,POLR2E,PRKCE,PRKCQ,RCOR1,SNCA
Role of JAK1 and JAK3 in γc Cytokine Signaling	0.457	0.087	NaN	ATM,GAB1,JAK2,PIK3R4,PTK2B,STAT5A
Glutamate Receptor Signaling	0.455	0.0893	NaN	CALM1 (includes others),GRIN1,GRIN2D,GRM5,HOMER1
NAD Biosynthesis from 2-amino-3-carboxymuconate Semialdehyde	0.453	0.167	NaN	NADSYN1
Arginine Biosynthesis IV	0.453	0.167	NaN	GLUD2
Urea Cycle	0.453	0.167	NaN	ARG2
Arginine Degradation VI (Arginase 2 Pathway)	0.453	0.167	NaN	ARG2
Adenine and Adenosine Salvage III	0.453	0.167	NaN	HPRT1
Regulation of eIF4 and p70S6K Signaling	0.452	0.08	0.378	AKT1,ATM,EIF1AX,EIF2S1,GAB1,MAPK12,PIK3R4,PPP2R1B,PPP2R5C,PPP2R5E,RPS29,RPS3A
Sumoylation Pathway	0.452	0.0833	0.378	ARHGDIA,MAPK10,MAPK12,MDM2,PIAS1,PML,RCOR1,SNCA
Th2 Pathway	0.446	0.0803	0.632	APH1A,ATM,GAB1,IKZF1,IL24,JAG2,JAK2,PIK3R4,PRKCQ,PTGDR2,STAT5A
Paxillin Signaling	0.445	0.0818	-1.134	ACTN3,ATM,GAB1,ITGA9,ITGB5,MAPK10,MAPK12,PIK3R4,PTK2B
Androgen Signaling	0.445	0.0818	-1	CALM1 (includes others),CALR,GNA11,GNAO1,GTF2A1,HSP90AA1,POLR2E,PRKCE,PRKCQ
Valine Degradation I	0.444	0.111	NaN	ABAT,HADHB
Myc Mediated Apoptosis Signaling	0.441	0.0857	NaN	AKT1,ATM,GAB1,MAPK10,MAPK12,PIK3R4
FXR/RXR Activation	0.44	0.0806	NaN	ABCB11,AKT1,G6PC3,HNF4A,LCAT,MAPK10,MAPK12,PON3,RBP4,SLCO1B1
Actin Cytoskeleton Signaling	0.438	0.0773	-1.155	ACTN3,ACTR2,ATM,CFL1,CYFIP1,FGD3,FGF12,FGF18,GAB1,IQGAP2,MYL3,MYL4,PDGFA,PDGFB,PIK3R4,SLC9A1,TIAM2
iNOS Signaling	0.434	0.0909	NaN	CALM1 (includes others),JAK2,MAPK12,NFKBIB
Retinoate Biosynthesis I	0.434	0.0968	NaN	ADH4,ALDH8A1,RDH13
IL-4 Signaling	0.433	0.0833	NaN	AKT1,ATM,GAB1,INPP5D,JAK2,NFATC4,PIK3R4
Leptin Signaling in Obesity	0.419	0.0824	-0.447	ADCY7,AKT1,ATM,GAB1,JAK2,PDIA3,PIK3R4
IL-9 Signaling	0.416	0.0889	0	ATM,GAB1,PIK3R4,STAT5A
SAPK/JNK Signaling	0.415	0.0808	-0.707	ATF2,ATM,GAB1,MAP3K10,MAP4K4,MAPK10,MAPK12,PIK3R4
DNA damage-induced 14-3-3σ Signaling	0.413	0.105	NaN	AKT1,ATM
Inhibition of Angiogenesis by TSP1	0.412	0.0938	NaN	AKT1,MAPK10,MAPK12
Role of JAK2 in Hormone-like Cytokine Signaling	0.412	0.0938	NaN	JAK2,PRL,STAT5A
IL-8 Signaling	0.408	0.0765	-2.138	AKT1,ATM,FLT4,GAB1,ITGB5,MAP4K4,MAPK10,MAPK12,NFKBIB,NOX4,PGF,PIK3R4,PRKCE,PRKCQ,PTK2B
CNTF Signaling	0.406	0.0847	-0.447	AKT1,ATM,GAB1,JAK2,PIK3R4
Sertoli Cell-Sertoli Cell Junction Signaling	0.401	0.0769	NaN	ACTN3,AKT1,ATF2,CLDN11,CLDN18,GSK3A,GSK3B,MAP3K10,MAPK10,MAPK12,TUBA3C/TUBA3D,TUBB3,TUBB4B
Thioredoxin Pathway	0.401	0.143	NaN	TXN
Phosphatidylcholine Biosynthesis I	0.401	0.143	NaN	PCYT1A
Glycoaminoglycan-protein Linkage Region Biosynthesis	0.401	0.143	NaN	B4GALT7
Endothelin-1 Signaling	0.4	0.0765	-0.535	ADCY7,ATM,GAB1,GNA11,GNAO1,LCAT,MAPK10,MAPK12,PAFAH1B2,PDIA3,PIK3R4,PLA2G4D,PRKCE,PRKCQ
STAT3 Pathway	0.385	0.0811	0	FLT4,IGF2R,JAK2,MAP3K10,MAPK10,MAPK12
Virus Entry via Endocytic Pathways	0.379	0.0784	NaN	AP2M1,AP2S1,ATM,GAB1,ITGB5,PIK3R4,PRKCE,PRKCQ
Rac Signaling	0.378	0.0776	-1	ACTR2,ATM,CFL1,CYFIP1,GAB1,IQGAP2,NOX4,PIK3R4,PTK2B
Role of Pattern Recognition Receptors in Recognition of Bacteria and Viruses	0.377	0.0769	-0.333	ATM,EIF2S1,GAB1,IFNW1,IL17D,MAPK10,MAPK12,PIK3R4,PRKCE,PRKCQ
Activation of IRF by Cytosolic Pattern Recognition Receptors	0.375	0.082	0.447	ATF2,MAPK10,MAPK12,NFKBIB,TRAF3
Hepatic Cholestasis	0.375	0.0759	NaN	ABCB11,ADCY7,HNF4A,IL17D,IL1RAP,MAPK10,MAPK12,NFKBIB,PRKCE,PRKCQ,SLCO1B1,SLCO1C1
Oncostatin M Signaling	0.371	0.0882	NaN	CHI3L1,JAK2,STAT5A
TWEAK Signaling	0.371	0.0882	NaN	BIRC2,NFKBIB,TRAF3
Apoptosis Signaling	0.37	0.0787	0	ACIN1,BIRC2,MAP4K4,MCL1,NFKBIB,PRKCE,PRKCQ
Thrombin Signaling	0.367	0.0746	-0.832	ADCY7,AKT1,ATM,CAMK1G,CAMK2A,GAB1,GNA11,GNAO1,MAPK12,MYL3,MYL4,PDIA3,PIK3R4,PRKCE,PRKCQ
Polyamine Regulation in Colon Cancer	0.362	0.0952	NaN	AZIN1,MAX
Endoplasmic Reticulum Stress Pathway	0.362	0.0952	NaN	CALR,EIF2S1
PXR/RXR Activation	0.361	0.0806	NaN	ABCB11,AKT1,CYP2A6 (includes others),FOXO3,HNF4A
GDNF Family Ligand-Receptor Interactions	0.359	0.0789	-0.447	ATM,GAB1,MAPK10,MAPK12,PDLIM7,PIK3R4
PDGF Signaling	0.358	0.0778	-1.134	ATM,GAB1,INPP5D,JAK2,PDGFA,PDGFB,PIK3R4
Acute Myeloid Leukemia Signaling	0.358	0.0778	-0.816	AKT1,ATM,CCNA1,GAB1,PIK3R4,PML,STAT5A
NGF Signaling	0.358	0.0763	-0.333	AKT1,ATF2,ATM,CREB3L4,GAB1,MAP3K10,MAPK10,MAPK12,PIK3R4
Sucrose Degradation V (Mammalian)	0.358	0.125	NaN	ALDOB
Phosphatidylethanolamine Biosynthesis II	0.358	0.125	NaN	ETNK1
Histidine Degradation III	0.358	0.125	NaN	MTHFD2L
Ketolysis	0.358	0.125	NaN	HADHB
Glucocorticoid Receptor Signaling	0.353	0.0727	NaN	AKT1,ATM,CREBZF,FOXO3,GAB1,GTF2A1,HSP90AA1,HSPA1A/HSPA1B,JAK2,KRT13,KRT23,KRT40,MAPK10,MAPK12,NFATC4,NFKBIB,PGR,PIK3R4,POLR2E,PPP3CB,PRL,STAT5A,TAF1,TSC22D3
IL-17A Signaling in Fibroblasts	0.353	0.0857	NaN	GSK3B,MAPK12,NFKBIB
Superpathway of Methionine Degradation	0.353	0.0857	NaN	AHCYL1,CDO1,PCCA
Molecular Mechanisms of Cancer	0.351	0.0724	NaN	ADCY7,AKT1,APH1A,ATM,BIRC2,BMP8B,CAMK2A,CDK11A,CDK11B,CDK15,CDK9,GAB1,GNA11,GNAO1,GSK3A,GSK3B,JAK2,LRP1,MAPK10,MAPK12,MAX,MDM2,NF1,NFKBIB,PIK3R4,PRKCE,PRKCQ,WNT1
Cell Cycle: G2/M DNA Damage Checkpoint Regulation	0.349	0.0816	0	ATM,MDM2,MDM4,PTPMT1
P2Y Purigenic Receptor Signaling Pathway	0.348	0.0752	0	ADCY7,AKT1,ATF2,ATM,CREB3L4,GAB1,PDIA3,PIK3R4,PRKCE,PRKCQ
ERK5 Signaling	0.347	0.0794	-0.447	AKT1,ATF2,CREB3L4,FOXO3,GAB1
Neurotrophin/TRK Signaling	0.347	0.0779	0	AKT1,ATF2,ATM,CREB3L4,GAB1,PIK3R4
Mitotic Roles of Polo-Like Kinase	0.347	0.0794	NaN	ANAPC11,HSP90AA1,PPP2R1B,PPP2R5C,PPP2R5E
Regulation of IL-2 Expression in Activated and Anergic T Lymphocytes	0.347	0.0779	NaN	CALM1 (includes others),MAPK10,MAPK12,NFATC4,NFKBIB,PPP3CB
Leukocyte Extravasation Signaling	0.344	0.0735	-0.832	ACTN3,ARHGAP6,ATM,CLDN11,CLDN18,GAB1,MAPK10,MAPK12,MMP10,MMP11,PIK3R4,PRKCE,PRKCQ,PTK2B,RAP1GAP
RhoGDI Signaling	0.342	0.0739	1.508	ACTR2,ARHGAP6,ARHGDIA,CDH11,CDH24,CDH26,CDH6,CFL1,DGKZ,GNA11,GNAO1,MYL3,MYL4
Phagosome Maturation	0.339	0.0746	NaN	ATP6V1D,CALR,DYNC1LI1,NAPA,NOX4,TUBA3C/TUBA3D,TUBB3,TUBB4B,TUBE1,VPS18
Glycolysis I	0.337	0.0909	NaN	ALDOB,FBP2
IL-1 Signaling	0.335	0.0761	-1.89	ADCY7,GNA11,GNAO1,IL1RAP,MAPK10,MAPK12,NFKBIB
PPAR Signaling	0.335	0.0761	1.89	HSP90AA1,IL1RAP,MAP4K4,NFKBIB,PDGFA,PDGFB,STAT5A
Complement System	0.334	0.0833	NaN	C1R,C8G,CD46
Phototransduction Pathway	0.333	0.08	NaN	CNGA1,GUCA1C,PDE6D,RHO
3-phosphoinositide Biosynthesis	0.328	0.0729	NaN	ATM,GAB1,NUDT14,PI4KB,PIK3R4,PLPP7,PPM1K,PPP1CA,PPP1R16B,PPP1R7,PPP2R5E,SACM1L,UBLCP1,WBP11
Tec Kinase Signaling	0.325	0.0732	0	ATM,GAB1,GNA11,GNAO1,JAK2,MAPK10,MAPK12,PIK3R4,PRKCE,PRKCQ,PTK2B,STAT5A
Cell Cycle: G1/S Checkpoint Regulation	0.321	0.0769	-0.447	ATM,GSK3B,HDAC5,MAX,MDM2
mTOR Signaling	0.321	0.0725	0	AKT1,ATM,DGKZ,GAB1,PGF,PIK3R4,PPP2R1B,PPP2R5C,PPP2R5E,PRKCE,PRKCQ,PRR5L,RPS29,RPS3A
D-myo-inositol (1,4,5,6)-Tetrakisphosphate Biosynthesis	0.321	0.0735	NaN	NUDT14,PLPP7,PPM1K,PPP1CA,PPP1R16B,PPP1R7,PPP2R5E,SACM1L,UBLCP1,WBP11
D-myo-inositol (3,4,5,6)-tetrakisphosphate Biosynthesis	0.321	0.0735	NaN	NUDT14,PLPP7,PPM1K,PPP1CA,PPP1R16B,PPP1R7,PPP2R5E,SACM1L,UBLCP1,WBP11
Citrulline Biosynthesis	0.321	0.111	NaN	ARG2
Folate Transformations I	0.321	0.111	NaN	MTHFD2L
Cell Cycle Regulation by BTG Family Proteins	0.318	0.0811	NaN	PPP2R1B,PPP2R5C,PPP2R5E
Tryptophan Degradation III (Eukaryotic)	0.316	0.087	NaN	HACD1,HADHB
Gluconeogenesis I	0.316	0.087	NaN	ALDOB,FBP2
PKCθ Signaling in T Lymphocytes	0.311	0.0732	-0.333	ATM,CAMK2A,GAB1,MAP3K10,NFATC4,NFKBIB,PIK3R4,PPP3CB,PRKCQ
Type II Diabetes Mellitus Signaling	0.302	0.0726	-1	AKT1,ATM,GAB1,MAPK10,MAPK12,NFKBIB,PIK3R4,PRKCE,PRKCQ
Wnt/β-catenin Signaling	0.302	0.0719	1.508	AKT1,GNAO1,GSK3A,GSK3B,LRP1,MDM2,PPP2R1B,PPP2R5C,PPP2R5E,RUVBL2,SOX8,WNT1
CCR3 Signaling in Eosinophils	0.302	0.0726	NaN	ATM,CALM1 (includes others),CFL1,GAB1,MAPK12,PIK3R4,PLA2G4D,PRKCE,PRKCQ
Germ Cell-Sertoli Cell Junction Signaling	0.302	0.0719	NaN	ACTN3,AKT1,ATM,CFL1,GAB1,MAP3K10,MAPK10,MAPK12,PIK3R4,TUBA3C/TUBA3D,TUBB3,TUBB4B
Inhibition of Matrix Metalloproteases	0.302	0.0789	NaN	LRP1,MMP10,MMP11
ERK/MAPK Signaling	0.299	0.0714	1.604	ATF2,ATM,CREB3L4,ELF2,GAB1,PIK3R4,PLA2G4D,PPP1CA,PPP1R7,PPP2R1B,PPP2R5C,PPP2R5E,PRKCE,PTK2B
Regulation of the Epithelial-Mesenchymal Transition Pathway	0.298	0.0714	NaN	AKT1,APH1A,ATM,EGR1,FGF12,FGF18,GAB1,GSK3B,HGF,JAG2,JAK2,PIK3R4,WNT1
Relaxin Signaling	0.292	0.0714	-0.816	ADCY7,AKT1,ATM,GAB1,GDPD1,GNA11,GNAO1,NFKBIB,PDE6D,PDE7A,PIK3R4
Ketogenesis	0.289	0.1	NaN	HADHB
Pentose Phosphate Pathway	0.289	0.1	NaN	H6PD
EGF Signaling	0.287	0.0735	-1.342	AKT1,ATM,GAB1,MAPK12,PIK3R4
Th1 and Th2 Activation Pathway	0.287	0.071	NaN	APH1A,ATM,GAB1,IKZF1,IL24,JAG2,JAK2,NFATC4,PIK3R4,PRKCQ,PTGDR2,STAT5A
IL-17A Signaling in Gastric Cells	0.277	0.08	NaN	MAPK10,MAPK12
IL-10 Signaling	0.275	0.0725	NaN	ARG2,IL1RAP,MAP4K4,MAPK12,NFKBIB
Stearate Biosynthesis I (Animals)	0.272	0.075	NaN	ACOT7,DHCR24,HNF4A
Cancer Drug Resistance By Drug Efflux	0.272	0.075	NaN	AKT1,FOXO3,MDM2
Adipogenesis pathway	0.269	0.0703	NaN	AGPAT2,AKT1,EGR2,HDAC5,LPIN1,NFATC4,PER2,RBBP7,SIRT2
Neuregulin Signaling	0.261	0.0706	-0.447	AKT1,HSP90AA1,PRKCE,PRKCQ,STAT5A,TGFA
Purine Nucleotides De Novo Biosynthesis II	0.261	0.0909	NaN	ADSS1
Mechanisms of Viral Exit from Host Cells	0.259	0.0732	NaN	CHMP2A,PRKCE,PRKCQ
Phospholipases	0.256	0.0714	NaN	LCAT,PAFAH1B2,PDIA3,PLA2G4D
HIPPO signaling	0.253	0.0698	2	PPP1CA,PPP1R7,PPP2R1B,PPP2R5C,PPP2R5E,STK4
Role of CHK Proteins in Cell Cycle Checkpoint Control	0.246	0.0702	-2	ATM,PPP2R1B,PPP2R5C,PPP2R5E
Role of RIG1-like Receptors in Antiviral Innate Immunity	0.246	0.0714	NaN	NFKBIB,TRAF3,TRIM25
Superpathway of Cholesterol Biosynthesis	0.244	0.0741	NaN	DHCR24,HADHB
Assembly of RNA Polymerase III Complex	0.237	0.0833	NaN	BRF1
Mevalonate Pathway I	0.237	0.0833	NaN	HADHB
BER pathway	0.237	0.0833	NaN	POLG
Nicotine Degradation III	0.234	0.0698	NaN	AOX1,CYP2A6 (includes others),UGT3A1
IL-15 Production	0.229	0.0714	NaN	JAK2,PTK2B
NAD biosynthesis II (from tryptophan)	0.215	0.0769	NaN	NADSYN1
Choline Biosynthesis III	0.215	0.0769	NaN	PCYT1A
Cholesterol Biosynthesis I	0.215	0.0769	NaN	DHCR24
Cholesterol Biosynthesis II (via 24,25-dihydrolanosterol)	0.215	0.0769	NaN	DHCR24
Cholesterol Biosynthesis III (via Desmosterol)	0.215	0.0769	NaN	DHCR24
DNA Double-Strand Break Repair by Homologous Recombination	0.197	0.0714	NaN	ATM
DNA Double-Strand Break Repair by Non-Homologous End Joining	0.197	0.0714	NaN	ATM
nNOS Signaling in Skeletal Muscle Cells	0.197	0.0714	NaN	CALM1 (includes others)
Isoleucine Degradation I	0.197	0.0714	NaN	HADHB
γ-glutamyl Cycle	0.197	0.0714	NaN	CHAC2
Integrin Signaling	0	0.0521	-2.111	ACTN3,ACTR2,AKT1,ATM,GAB1,GSK3B,ITGA9,ITGB5,PDGFB,PIK3R4,TNK2
Osteoarthritis Pathway	0	0.0597	-2.111	ALPG,ATF2,CREB3L4,FGF18,FOXO3,HKR1,IL1RAP,LRP1,MMP10,MTF1,PGF,RBP4
Regulation of Actin-based Motility by Rho	0	0.0588	-2	ACTR2,ARHGDIA,CFL1,MYL3,MYL4
RhoA Signaling	0	0.0672	-1.89	ACTR2,ARHGAP6,CFL1,LPAR1,MYL3,MYL4,PTK2B,RTKN
Fcγ Receptor-mediated Phagocytosis in Macrophages and Monocytes	0	0.0652	-1.633	ACTR2,AKT1,INPP5D,PRKCE,PRKCQ,PTK2B
Colorectal Cancer Metastasis Signaling	0	0.062	-1.604	ADCY7,AKT1,ATM,BIRC5,GAB1,GSK3B,JAK2,LRP1,MAPK10,MAPK12,MMP10,MMP11,PGF,PIK3R4,WNT1
HMGB1 Signaling	0	0.0611	-1.414	AKT1,ATM,GAB1,IL17D,MAPK10,MAPK12,PIK3R4,RBBP7
G Beta Gamma Signaling	0	0.0568	-1.342	AKT1,GNA11,GNAO1,PRKCE,PRKCQ
PEDF Signaling	0	0.069	-1.342	AKT1,ATM,GAB1,MAPK12,NFKBIB,PIK3R4
Glioblastoma Multiforme Signaling	0	0.0688	-1.265	AKT1,ATM,GAB1,GSK3B,MDM2,NF1,PDGFA,PDGFB,PDIA3,PIK3R4,WNT1
LPS/IL-1 Mediated Inhibition of RXR Function	0	0.0537	-1	ABCB11,ALDH8A1,CHST1,CHST3,CPT2,CYP2A6 (includes others),FABP7,GSTA4,GSTM4,IL1RAP,PPARGC1B
α-Adrenergic Signaling	0	0.0471	-1	ADCY7,CALM1 (includes others),PRKCE,PRKCQ
Glioma Invasiveness Signaling	0	0.0571	-1	ATM,GAB1,ITGB5,PIK3R4
Gαi Signaling	0	0.0427	-1	ADCY7,DRD2,HRH3,LPAR1,RAP1GAP
LXR/RXR Activation	0	0.05	-0.816	APOA5,ARG2,IL1RAP,LCAT,PON3,RBP4
Type I Diabetes Mellitus Signaling	0	0.0588	-0.816	IL1RAP,JAK2,MAPK10,MAPK12,NFKBIB,PIAS1
IGF-1 Signaling	0	0.0667	-0.816	AKT1,ATM,FOXO3,GAB1,GRB10,JAK2,PIK3R4
PTEN Signaling	0	0.0678	-0.707	AKT1,FLT4,FOXO3,GSK3A,GSK3B,IGF2R,INPP5D,PREX2
Sirtuin Signaling Pathway	0	0.0588	-0.577	AKT1,ARG2,ATG2B,ATG4C,FOXO3,GLUD2,GSK3B,H1-1,MAPK12,NDUFB1,NDUFB2,SDHD,SIRT2,SIRT6,TIMM8B,TUBA3C/TUBA3D
Acute Phase Response Signaling	0	0.0479	-0.447	AKT1,C1R,IL1RAP,JAK2,KLKB1,MAPK12,NFKBIB,RBP4
Mouse Embryonic Stem Cell Pluripotency	0	0.068	-0.378	AKT1,ATM,GAB1,GSK3B,JAK2,MAPK12,PIK3R4
UVA-Induced MAPK Signaling	0	0.068	-0.378	ATM,GAB1,MAPK10,MAPK12,PDIA3,PIK3R4,TIPARP
TREM1 Signaling	0	0.0571	0	AKT1,JAK2,NLRP6,STAT5A
Dendritic Cell Maturation	0	0.0678	0	AKT1,ATF2,ATM,CREB3L4,FSCN2,GAB1,JAK2,MAPK10,MAPK12,NFKBIB,PDIA3,PIK3R4
Cholecystokinin/Gastrin-mediated Signaling	0	0.0606	0	ATF2,MAPK10,MAPK12,PRKCE,PRKCQ,PTK2B
Melanocyte Development and Pigmentation Signaling	0	0.0619	0	ADCY7,ATF2,ATM,CREB3L4,GAB1,PIK3R4
Role of NANOG in Mammalian Embryonic Stem Cell Pluripotency	0	0.0672	0	AKT1,ATM,BMP8B,GAB1,GSK3B,JAK2,PIK3R4,WNT1
PCP pathway	0	0.069	0	ATF2,MAPK10,MAPK12,WNT1
BMP signaling pathway	0	0.0541	0	ATF2,BMP8B,MAPK10,MAPK12
p38 MAPK Signaling	0	0.0614	0.378	ATF2,CREB3L4,IL1RAP,MAPK12,MAX,PLA2G4D,TIFA
Death Receptor Signaling	0	0.0543	0.447	ACIN1,BIRC2,MAP4K4,NFKBIB,TIPARP
Th1 Pathway	0	0.0583	0.816	APH1A,ATM,GAB1,JAK2,NFATC4,PIK3R4,PRKCQ
Phospholipase C Signaling	0	0.0533	0.905	ADCY7,ATF2,CALM1 (includes others),CREB3L4,HDAC5,MYL3,MYL4,NFATC4,PLA2G4D,PPP3CB,PRKCE,PRKCQ
Induction of Apoptosis by HIV1	0	0.0667	1	BIRC2,MAPK10,MAPK12,NFKBIB
PPARα/RXRα Activation	0	0.0655	1.134	ADCY7,GK,GNA11,HSP90AA1,IL1RAP,ITGB5,JAK2,MAP4K4,MED23,NFKBIB,PDIA3
Natural Killer Cell Signaling	0	0.0684	NaN	AKT1,ATM,GAB1,INPP5D,KIR2DS2 (includes others),PIK3R4,PRKCE,PRKCQ
Coagulation System	0	0.0286	NaN	KLKB1
Hepatic Fibrosis / Hepatic Stellate Cell Activation	0	0.0656	NaN	COL17A1,COL4A3,COL4A4,FLT4,HGF,IL1RAP,MYL3,MYL4,PDGFA,PDGFB,PGF,TGFA
Mitochondrial Dysfunction	0	0.0692	NaN	APH1A,ATP5MC2,BACE1,COX10,MAPK10,MAPK12,NDUFB1,NDUFB2,PINK1,SDHD,SNCA
VDR/RXR Activation	0	0.0519	NaN	PDGFA,PRKCE,PRKCQ,YY1
Tight Junction Signaling	0	0.061	NaN	AKT1,CASK,CLDN11,CLDN18,MYL3,MYL4,NAPA,PPP2R1B,PPP2R5C,PPP2R5E
Role of BRCA1 in DNA Damage Response	0	0.025	NaN	ATM,FAAP100
RAR Activation	0	0.0695	NaN	ADCY7,ADH4,AKT1,JAK2,MAPK10,MAPK12,NSD1,PML,PRKCE,PRKCQ,RBP4,RDH13,STAT5A
Caveolar-mediated Endocytosis Signaling	0	0.0423	NaN	COPG2,ITGA9,ITGB5
IL-12 Signaling and Production in Macrophages	0	0.0694	NaN	AKT1,ATM,GAB1,MAPK10,MAPK12,NFKBIB,PIK3R4,PRKCE,PRKCQ,RBP4
T Helper Cell Differentiation	0	0.0156	NaN	RORC
Role of Cytokines in Mediating Communication between Immune Cells	0	0.0192	NaN	IL24
Cellular Effects of Sildenafil (Viagra)	0	0.0556	NaN	ADCY7,CACNA1C,CACNA1E,CALM1 (includes others),MYL3,MYL4,PDIA3
Agrin Interactions at Neuromuscular Junction	0	0.0299	NaN	MAPK10,MAPK12
Cardiomyocyte Differentiation via BMP Receptors	0	0.0526	NaN	ATF2
Semaphorin Signaling in Neurons	0	0.0192	NaN	CFL1
RAN Signaling	0	0.0625	NaN	KPNA5
DNA Methylation and Transcriptional Repression Signaling	0	0.0667	NaN	H4C4,RBBP7
Antiproliferative Role of Somatostatin Receptor 2	0	0.0411	NaN	ATM,GAB1,PIK3R4
Basal Cell Carcinoma Signaling	0	0.0588	NaN	BMP8B,GSK3B,HKR1,WNT1
Primary Immunodeficiency Signaling	0	0.0244	NaN	RFX5
Bladder Cancer Signaling	0	0.069	NaN	FGF12,FGF18,MDM2,MMP10,MMP11,PGF
Chronic Myeloid Leukemia Signaling	0	0.0667	NaN	AKT1,ATM,GAB1,HDAC5,MDM2,PIK3R4,STAT5A
G Protein Signaling Mediated by Tubby	0	0.0323	NaN	JAK2
Crosstalk between Dendritic Cells and Natural Killer Cells	0	0.0235	NaN	CAMK2A,FSCN2
Systemic Lupus Erythematosus Signaling	0	0.0526	NaN	AKT1,ATM,C8G,GAB1,INPP5D,LSM4,NFATC4,PIK3R4,PRPF38A,SNRPN
FAK Signaling	0	0.051	NaN	AKT1,ATM,GAB1,PIK3R4,TNS1
Retinoic acid Mediated Apoptosis Signaling	0	0.0339	NaN	IFNW1,TIPARP
Hereditary Breast Cancer Signaling	0	0.0571	NaN	AKT1,ATM,FAAP100,GAB1,H2AX,HDAC5,PIK3R4,POLR2E
Ovarian Cancer Signaling	0	0.0496	NaN	AKT1,ATM,GAB1,GSK3B,PGF,PIK3R4,WNT1
Altered T Cell and B Cell Signaling in Rheumatoid Arthritis	0	0.0128	NaN	TRAF3
Atherosclerosis Signaling	0	0.0496	NaN	LCAT,PAFAH1B2,PDGFA,PDGFB,PLA2G4D,RBP4
Neuroprotective Role of THOP1 in Alzheimer's Disease	0	0.0196	NaN	C1R,PDYN
Granzyme A Signaling	0	0.0588	NaN	H1-1
Role of Wnt/GSK-3β Signaling in the Pathogenesis of Influenza	0	0.0417	NaN	GSK3B,IFNW1,WNT1
Nur77 Signaling in T Lymphocytes	0	0.0417	NaN	CALM1 (includes others),PPP3CB
Role of Lipids/Lipid Rafts in the Pathogenesis of Influenza	0	0.05	NaN	IFNW1
TNFR1 Signaling	0	0.0417	NaN	BIRC2,NFKBIB
TNFR2 Signaling	0	0.069	NaN	BIRC2,NFKBIB
Antiproliferative Role of TOB in T Cell Signaling	0	0.0385	NaN	CCNA1
MSP-RON Signaling Pathway	0	0.0694	NaN	ATM,GAB1,JAK2,KLKB1,PIK3R4
MIF-mediated Glucocorticoid Regulation	0	0.0606	NaN	NFKBIB,PLA2G4D
Intrinsic Prothrombin Activation Pathway	0	0.0244	NaN	KLKB1
Assembly of RNA Polymerase II Complex	0	0.06	NaN	GTF2A1,POLR2E,TAF1
Role of IL-17F in Allergic Inflammatory Airway Diseases	0	0.0476	NaN	ATF2,CREB3L4
Role of JAK1, JAK2 and TYK2 in Interferon Signaling	0	0.0417	NaN	JAK2
Actin Nucleation by ARP-WASP Complex	0	0.0179	NaN	ACTR2
Transcriptional Regulatory Network in Embryonic Stem Cells	0	0.06	NaN	H4C4,HNF4A,SMARCAD1
Ephrin A Signaling	0	0.0667	NaN	ATM,CFL1,GAB1,PIK3R4
Ephrin B Signaling	0	0.0685	NaN	ABI1,CFL1,GNA11,GNAO1,KALRN
Estrogen-mediated S-phase Entry	0	0.0385	NaN	CCNA1
GADD45 Signaling	0	0.0526	NaN	ATM
Netrin Signaling	0	0.0513	NaN	NFATC4,PPP3CB
Heparan Sulfate Biosynthesis	0	0.0625	NaN	B4GALT7,CHST1,CHST3,TARS2
Bupropion Degradation	0	0.0417	NaN	CYP2A6 (includes others)
Thyroid Hormone Metabolism II (via Conjugation and/or Degradation)	0	0.0345	NaN	UGT3A1
Dopamine Degradation	0	0.0357	NaN	COMT
Heparan Sulfate Biosynthesis (Late Stages)	0	0.0526	NaN	CHST1,CHST3,TARS2
Pyrimidine Ribonucleotides De Novo Biosynthesis	0	0.0682	NaN	AK7,CAD,CANT1
Superpathway of Citrulline Metabolism	0	0.0667	NaN	ARG2
The Visual Cycle	0	0.0526	NaN	RDH13
D-myo-inositol-5-phosphate Metabolism	0	0.0649	NaN	NUDT14,PLPP7,PPM1K,PPP1CA,PPP1R16B,PPP1R7,PPP2R5E,SACM1L,UBLCP1,WBP11
Melatonin Degradation I	0	0.04	NaN	CYP2A6 (includes others),UGT3A1
Pyridoxal 5'-phosphate Salvage Pathway	0	0.0625	NaN	MAK,PDXK,PRKCE,PRKCQ
Pyrimidine Deoxyribonucleotides De Novo Biosynthesis I	0	0.0435	NaN	AK7
Triacylglycerol Degradation	0	0.05	NaN	PNLIPRP3,TARS2
D-myo-inositol (1,4,5)-Trisphosphate Biosynthesis	0	0.037	NaN	PI4KB
Estrogen Biosynthesis	0	0.0556	NaN	CYP2A6 (includes others),HSD17B11
Chondroitin Sulfate Biosynthesis	0	0.0577	NaN	B4GALT7,CHST1,CHST3
Dermatan Sulfate Biosynthesis	0	0.0556	NaN	B4GALT7,CHST1,CHST3
1D-myo-inositol Hexakisphosphate Biosynthesis II (Mammalian)	0	0.0526	NaN	INPP5D
Dermatan Sulfate Biosynthesis (Late Stages)	0	0.0488	NaN	CHST1,CHST3
Nicotine Degradation II	0	0.0612	NaN	AOX1,CYP2A6 (includes others),UGT3A1
Superpathway of Inositol Phosphate Compounds	0	0.0664	NaN	ATM,GAB1,INPP5D,NUDT14,PI4KB,PIK3R4,PLPP7,PPM1K,PPP1CA,PPP1R16B,PPP1R7,PPP2R5E,SACM1L,UBLCP1,WBP11
Superpathway of D-myo-inositol (1,4,5)-trisphosphate Metabolism	0	0.0417	NaN	INPP5D
Mitochondrial L-carnitine Shuttle Pathway	0	0.0588	NaN	CPT2
D-myo-inositol (1,3,4)-trisphosphate Biosynthesis	0	0.0526	NaN	INPP5D
Serotonin Degradation	0	0.0345	NaN	ADH4,UGT3A1
TCA Cycle II (Eukaryotic)	0	0.0435	NaN	SDHD
D-myo-inositol (1,4,5)-trisphosphate Degradation	0	0.0556	NaN	INPP5D
Retinol Biosynthesis	0	0.0526	NaN	PNLIPRP3,RDH13
Salvage Pathways of Pyrimidine Ribonucleotides	0	0.0538	NaN	AK7,MAK,PRKCE,PRKCQ,UCK1
Pyrimidine Ribonucleotides Interconversion	0	0.0476	NaN	AK7,CANT1
Chondroitin Sulfate Biosynthesis (Late Stages)	0	0.0455	NaN	CHST1,CHST3
Superpathway of Melatonin Degradation	0	0.0364	NaN	CYP2A6 (includes others),UGT3A1
Noradrenaline and Adrenaline Degradation	0	0.0571	NaN	ADH4,COMT
Acetone Degradation I (to Methylglyoxal)	0	0.0357	NaN	CYP2A6 (includes others)
Ethanol Degradation II	0	0.0312	NaN	ADH4
Fatty Acid β-oxidation I	0	0.0667	NaN	ACAA2,HADHB
Methionine Degradation I (to Homocysteine)	0	0.05	NaN	AHCYL1
Epithelial Adherens Junction Signaling	0	0.0638	NaN	ACTN3,ACTR2,AKT1,HGF,MYL3,MYL4,TUBA3C/TUBA3D,TUBB3,TUBB4B
Gαs Signaling	0	0.0374	NaN	ADCY7,ATF2,CNGA1,CREB3L4
Regulation of Cellular Mechanics by Calpain Protease	0	0.0556	NaN	ACTN3,CCNA1,CNGA1
Cysteine Biosynthesis III (mammalia)	0	0.0455	NaN	AHCYL1
Agranulocyte Adhesion and Diapedesis	0	0.0351	NaN	CLDN11,CLDN18,MMP10,MMP11,MYL3,MYL4
Granulocyte Adhesion and Diapedesis	0	0.0373	NaN	CLDN11,CLDN18,HRH3,IL1RAP,MMP10,MMP11
Vitamin-C Transport	0	0.0667	NaN	TXN
Oxidative Phosphorylation	0	0.051	NaN	ATP5MC2,COX10,NDUFB1,NDUFB2,SDHD
Unfolded protein response	0	0.0556	NaN	CALR,HSPA1A/HSPA1B,P4HB
Toll-like Receptor Signaling	0	0.027	NaN	MAP4K4,MAPK12
Nucleotide Excision Repair Pathway	0	0.0571	NaN	ERCC5,POLR2E
Interferon Signaling	0	0.0556	NaN	JAK2,PIAS1
Antigen Presentation Pathway	0	0.0588	NaN	CALR,PDIA3
Serotonin Receptor Signaling	0	0.05	NaN	ADCY7,PTS
Sonic Hedgehog Signaling	0	0.069	NaN	GSK3B,HKR1
TGF-β Signaling	0	0.0345	NaN	HNF4A,MAPK12,NODAL
T Cell Receptor Signaling	0	0.066	NaN	ATM,CALM1 (includes others),GAB1,NFATC4,PIK3R4,PPP3CB,PRKCQ
GPCR-Mediated Integration of Enteroendocrine Signaling Exemplified by an L Cell	0	0.0417	NaN	ADCY7,GNA11,PDIA3
GPCR-Mediated Nutrient Sensing in Enteroendocrine Cells	0	0.061	NaN	ADCY7,GNA11,PDIA3,PRKCE,PRKCQ
Gustation Pathway	0	0.0522	NaN	ADCY7,GDPD1,PANX1,PDE6D,PDE7A,TAS2R38
Phagosome Formation	0	0.0579	NaN	ATM,GAB1,INPP5D,PDIA3,PIK3R4,PRKCE,PRKCQ
autophagy	0	0.0556	NaN	ATG4C,PIK3R4,VPS18
Inflammasome pathway	0	0.05	NaN	PANX1
Eicosanoid Signaling	0	0.0484	NaN	LCAT,PAFAH1B2,PLA2G4D
